# Loss of heterozygosity in gastric cancers in a set of Mexican patients

**DOI:** 10.1101/2024.07.29.24311063

**Authors:** Violeta Larios-Serrato, Hilda-Alicia Valdez-Salazar, Javier Torres, Margarita Camorlinga-Ponce, Patricia Piña-Sánchez, Fernando Minauro-Sanmiguel, Martha-Eugenia Ruiz-Tachiquín

## Abstract

Worldwide, gastric cancer (GC) is a common malignancy with the highest mortality rate among digestive system diseases. The present study of GC and loss of heterozygosity (LOH) is relevant to understanding tumor biology and establishing essential aspects of cancer. Here, DNA samples from Mexican patients with diffuse GC (DGC), intestinal GC (IGC), or non-atrophic gastritis (NAG; control) were purified, and whole-genome high-density arrays were performed. Posteriorly, LOH was identified among the tissue samples, and cancer genes and signaling pathways were analyzed to determine the most altered. Detailed bioinformatics analysis was developed to associate LOH with the Hallmarks of Cancer according to their frequency in patient samples, participation in metabolic pathways, network interactions, and enrichment of Cancer Hallmark genes. LOH-genes in GC were PTPR, NDUFS3, PAK3, IRAK1, IKBKG, TKTL1, PRPS1, GNAI2, RHOA, MAPKA, and MST1R. Genes that stand out at NAG involve proliferation and growth; those at IGC trigger genomic instability, tissue invasion, metastasis, and arrest of cell death; and those at DGC involve energy metabolism, the destruction of immune evasion, and replicative immortality. Other events, such as sustained angiogenesis, were similar between NAG-IGC-DGC. Together, these are molecular, cellular, and metabolic events that must be monitored in GC patients. Our findings must be validated to develop molecular tests for diagnosis, prognosis, treatment response, and, most importantly, screening tests.
