## Supplemental Table 2 for "Loss of heterozygosity in gastric cancers in a set of Mexican patients"

### Sheet: Hoja 1
Table S2. Number of alterations and acumulated length in Mb, total data show before and after applying an event cut-off ≥ 3 patients.
	Diffuse Gastric Cancer		Intestinal Gastric Cancer		Non-atrophic gastritis		Diffuse Gastric Cancer (cut-off ≥ 3)		Intestinal Gastric Cancer (cut-off ≥ 3)		Non-atrophic gastritis (cut-off ≥ 3)
Chromosome	No Events	Accumulated LOH length (Mb)	No Events	Accumulated LOH length (Mb)	No Events	Accumulated LOH length (Mb)	No Events	Accumulated LOH length (Mb)	No Events	Accumulated LOH length (Mb)	No Events	Accumulated LOH length (Mb)
1	3	13.7645	3	10.1544	4	54.8757	3	13.7645	3	10.1544	4	54.8757
2	5	18.8255	3	12.4403	2	8.42726	4	15.678	3	12.4403	2	8.42726
3	5	18.9072	8	46.6078	4	37.206	4	15.8071	7	43.1701	4	37.206
4	1	3.08477	1	10.084	0	0.004	1	3.08477	1	10.084	0	0.004
5	2	13.2132	2	6.62672	3	28.2433	1	7.936	1	3.47081	2	25.0287
6	4	50.9446	1	3.03489	2	6.72568	4	50.9446	1	3.03489	2	6.72568
7	2	6.99405	0	0	1	14.6908	0	0	0	0	1	14.6908
8	8	32.155	1	3.8117	3	92.3554	6	23.6212	1	3.8117	3	92.3554
9	0	0	0	0	0	0	0	0	0	0	0	0
10	1	3.74264	1	21.3131	0	0	1	3.74264	1	21.3131	0	0
11	2	6.37487	1	3.02904	5	69.1409	2	6.37487	0	0	5	69.1409
12	3	18.8715	0	0	0	0	3	18.8715	0	0	0	0
13	0	0	0	0	1	35.6694	0	0	0	0	1	35.6694
14	0	0	0	0	0	0	0	0	0	0	0	0
15	0	0	1	3.20541	0	0	0	0	1	3.20541	0	0
16	7	30.4063	7	28.1199	7	30.4274	7	30.4063	7	28.1199	7	30.4274
17	2	16.2884	5	19.0321	3	10.6218	2	16.2884	5	19.0321	3	10.6218
18	0	0	0	0	0	0	0	0	0	0	0	0
19	0	0	0	0	1	3.73129	0	0	0	0	1	3.73129
20	2	6.763	0	0	0	0	2	6.763	0	0	0	0
21	0	0	0	0	0	0	0	0	0	0	0	0
22	1	3.10332	0	0	0	0	1	3.10332	0	0	0	0
X	14	1040.29	19	925.392	16	631.859	14	1040.29	19	925.392	16	631.859
Y	0	0	0	0	0	0	0	0	0	0	0	0
Sum	62	1283.73	53	1092.85	52	1023.98	55	1256.68	50	1083.23	196	1.55
Mean	2.58333	53.4889	2.20833	45.5355	2.16667	42.6658	2.29167	52.3617	2.08333	45.1345	8.17	0.06
Min	0	0	0	0	0	0	0	0	0	0	0	0
Max	14	1040.29	19	925.392	16	631.859	14	1040.29	19	925.392	125	0.39
