## Supplemental Table 3 for "Loss of heterozygosity in gastric cancers in a set of Mexican patients"

### Sheet: Cytobands
Table S5. Frequency of LOH in cytobands. The information was organized by event numbers.
Diffuse								Intestinal								NAG
Chromosome	Cytoband	Events	Accumulated length (Mbp)	Type	Media events	Media length	Patients	Chromosome	Cytoband	Events	Accumulated length (Mbp)	Type	Media events	Media length	Patients	Chromosome	Cytoband	Events	Accumulated length (Mbp)	Type	Media events	Media length	Patients
X	p22.33	7	388.813	LOH	1	55.5447	7	X	q11.1	7	496.055	LOH	1	70.8649	7	X	q11.1	7	385.681	LOH	1	55.0972	7
X	q11.1	7	651.48	LOH	1	93.0686	7	16	p11.2	6	22.8498	LOH	1	3.80831	6	16	p11.2	7	30.4274	LOH	1	4.34677	7
16	p11.2	6	26.9321	LOH	1	4.48868	6	X	p22.33	6	333.246	LOH	1	55.541	6	X	p22.33	4	222.146	LOH	1	55.5365	4
1	p33	2	9.05158	LOH	1	4.52579	2	3	p21.31	5	19.3132	LOH	1	3.86264	5	X	q22.3	2	8.17908	LOH	1	4.08954	2
2	q32.3	2	6.72774	LOH	1	3.36387	2	17	q22	3	10.6118	LOH	1	3.53725	3	11	p11.2	2	8.01544	LOH	1	4.00772	2
3	p21.31	2	8.89278	LOH	1	4.44639	2	1	p36.32	1	3.96808	LOH	1	3.96808	1	17	q22	2	6.88198	LOH	1	3.44099	2
6	q11.1	2	7.10016	LOH	1	3.55008	2	1	p33	1	3.09641	LOH	1	3.09641	1	1	p33	2	6.28302	LOH	1	3.14151	2
7	q31.2	2	6.99405	LOH	1	3.49702	2	1	q21.1	1	3.08994	LOH	1	3.08994	1	8	q11.1	1	69.2392	LOH	1	69.2392	1
11	q13.4	2	6.37487	LOH	1	3.18743	2	2	p13.3	1	3.08764	LOH	1	3.08764	1	13	q13.3	1	35.6694	LOH	1	35.6694	1
1	q24.2	1	4.71288	LOH	1	4.71288	1	2	p12	1	5.8449	LOH	1	5.8449	1	11	p15.1	1	33.136	LOH	1	33.136	1
2	p24.1	1	4.69187	LOH	1	4.69187	1	2	q11.1	1	3.50777	LOH	1	3.50777	1	1	q21.1	1	27.7253	LOH	1	27.7253	1
2	p16.2	1	3.88203	LOH	1	3.88203	1	3	p21.1	1	19.3253	LOH	1	19.3253	1	11	q11	1	24.9834	LOH	1	24.9834	1
2	q11.1	1	3.52388	LOH	1	3.52388	1	3	p12.2	1	3.43766	LOH	1	3.43766	1	1	p21.2	1	20.8673	LOH	1	20.8673	1
3	p12.2	1	3.10002	LOH	1	3.10002	1	3	q11.1	1	4.53166	LOH	1	4.53166	1	8	p21.2	1	19.3263	LOH	1	19.3263	1
3	q11.1	1	3.84535	LOH	1	3.84535	1	4	q22.1	1	10.084	LOH	1	10.084	1	3	p26.3	1	19.2072	LOH	1	19.2072	1
3	q11.2	1	3.06902	LOH	1	3.06902	1	5	q15	1	3.15591	LOH	1	3.15591	1	5	q34	1	14.7848	LOH	1	14.7848	1
4	q12	1	3.08477	LOH	1	3.08477	1	5	q31.3	1	3.47081	LOH	1	3.47081	1	7	q34	1	14.6908	LOH	1	14.6908	1
5	p15.33	1	5.27723	LOH	1	5.27723	1	6	p22.2	1	3.03489	LOH	1	3.03489	1	5	p14.3	1	10.2439	LOH	1	10.2439	1
5	q23.2	1	7.936	LOH	1	7.936	1	8	q21.13	1	3.8117	LOH	1	3.8117	1	3	p24.1	1	10.239	LOH	1	10.239	1
6	q12	1	37.7217	LOH	1	37.7217	1	10	q11.22	1	21.3131	LOH	1	21.3131	1	X	q13.1	1	8.7389	LOH	1	8.7389	1
6	q21	1	6.12278	LOH	1	6.12278	1	11	p11.2	1	3.02904	LOH	1	3.02904	1	2	q11.1	1	4.91637	LOH	1	4.91637	1
8	q11.1	1	4.90236	LOH	1	4.90236	1	15	q11.2	1	3.20541	LOH	1	3.20541	1	3	q25.33	1	4.2752	LOH	1	4.2752	1
8	q13.1	1	3.03104	LOH	1	3.03104	1	16	q22.1	1	5.2701	LOH	1	5.2701	1	8	q21.3	1	3.78998	LOH	1	3.78998	1
8	q21.11	1	3.42	LOH	1	3.42	1	17	p11.2	1	3.22754	LOH	1	3.22754	1	X	p11.23	1	3.75209	LOH	1	3.75209	1
8	q21.3	1	4.61519	LOH	1	4.61519	1	17	q24.2	1	5.19276	LOH	1	5.19276	1	17	q25.3	1	3.73978	LOH	1	3.73978	1
8	q22.1	1	4.33923	LOH	1	4.33923	1	X	p21.1	1	4.31932	LOH	1	4.31932	1	19	p12	1	3.73129	LOH	1	3.73129	1
8	q23.1	1	5.1138	LOH	1	5.1138	1	X	p11.23	1	6.58683	LOH	1	6.58683	1	6	p12.3	1	3.69285	LOH	1	3.69285	1
8	q24.13	1	3.10815	LOH	1	3.10815	1	X	q13.1	1	11.7436	LOH	1	11.7436	1	2	p23.3	1	3.51089	LOH	1	3.51089	1
8	q24.3	1	3.62522	LOH	1	3.62522	1	X	q21.1	1	4.55811	LOH	1	4.55811	1	3	p21.31	1	3.48466	LOH	1	3.48466	1
10	q11.21	1	3.74264	LOH	1	3.74264	1	X	q21.31	1	65.3516	LOH	1	65.3516	1	X	p11.21	1	3.36263	LOH	1	3.36263	1
12	q12	1	3.72041	LOH	1	3.72041	1	X	q22.3	1	3.53222	LOH	1	3.53222	1	5	p13.1	1	3.21458	LOH	1	3.21458	1
12	q13.11	1	3.19415	LOH	1	3.19415	1									6	q22.1	1	3.03283	LOH	1	3.03283	1
12	q21.33	1	11.9569	LOH	1	11.9569	1									11	p12	1	3.00606	LOH	1	3.00606	1
16	q22.1	1	3.47422	LOH	1	3.47422	1
17	q12	1	5.34272	LOH	1	5.34272	1
17	q24.2	1	10.9456	LOH	1	10.9456	1
20	q11.1	1	3.54787	LOH	1	3.54787	1
20	q11.21	1	3.21513	LOH	1	3.21513	1
22	q12.1	1	3.10332	LOH	1	3.10332	1
