## Supplemental Table 4 for "Loss of heterozygosity in gastric cancers in a set of Mexican patients"

### Sheet: Summary table
Table S4. LOH size events.
Data status	Type	1-5Kb	5-10Kb	10-20kb	20-30kb	30-40kb	40kb-50kb	50kb-60kb	60kb-80kb	80kb-100kb
Raw	Diffuse	7	37	8	2	0	1	0	0	7
	Intestinal	6	32	4	3	2	0	0	1	5
	NAG	4	29	3	6	3	2	0	1	4
Filter genes frequency (cut-off, ≥3)	Diffuse	7	32	6	2	0	1	0	0	7
	Intestinal	6	29	4	3	2	0	0	1	5
	NAG	4	28	3	6	3	2	0	1	4
