## Supplementary material for "Loss of heterozygosity in gastric cancers in a set of Mexican patients": Supplmental Table 5

### Sheet: Hoja 1
Table S5. List of genes (cut-off ≥ 3 patients) affected by LOH in Venn diagram.
Subset	Intestinal	NAG	Diffuse and Intestinal	Diffuse and NAG	Diffuse and Intestinal and NAG
Total	207	28	1	3	1153
	AMIGO3	AGBL2	XGY2	CLUHP3	ABCB7
	AMT	C1QTNF4		VN1R3	ABCD1
	APEH	CELF1		ZNF720	ACE2
	ARIH2	FAM180B			ACOT9
	ARIH2OS	FNBP4			ACSL4
	ATRIP	FOLH1			ACTRT1
	ATRIP-TREX1	KBTBD4			ADGRG2
	BSN	LOC440040			ADGRG4
	BSN-DT	LOC646813			AFF2
	C3orf62	MIR3161			AGTR2
	C3orf84	MTCH2			AIFM1
	CAMP	NDUFS3			AKAP14
	CCDC51	NUP160			AKAP4
	CCDC71	OR4A47			ALAS2
	CDC25A	OR4B1			ALG13
	CDHR4	OR4C12			AMELX
	CELSR3	OR4C13			AMER1
	COL7A1	OR4C3			AMMECR1
	DAG1	OR4C45			AMOT
	DALRD3	OR4C5			ANOS1
	DHX30	OR4S1			AP1S2
	FBXW12	OR4X1			APEX2
	FCF1P2	OR4X2			APLN
	GMPPB	PTPMT1			APOO
	GPX1	PTPRJ			APOOL
	IHO1	SEPTIN7P11			AR
	IMPDH2	TRIM49B			ARAF
	INKA1	TRIM64C			ARHGAP36
	IP6K1				ARHGAP4
	IP6K2				ARHGAP6
	KLHDC8B				ARHGEF6
	LAMB2				ARHGEF9
	LAMB2P1				ARHGEF9-IT1
	LINC02585				ARL13A
	MAP4				ARMCX1
	MIR1226				ARMCX2
	MIR191				ARMCX3
	MIR2115				ARMCX4
	MIR425				ARMCX5
	MIR4271				ARMCX5-GPRASP2
	MIR4443				ARMCX6
	MIR4793				ARR3
	MIR5193				ARSD
	MIR6823				ARSD-AS1
	MIR6824				ARSF
	MIR6890				ARSH
	MIR711				ARSL
	MST1				ARX
	NCKIPSD				ASB11
	NDUFAF3				ASB12
	NICN1				ASB9
	NME6				ATG4A
	P4HTM				ATP11C
	PFKFB4				ATP1B4
	PLXNB1				ATP2B3
	PRKAR2A				ATP6AP1
	PRKAR2A-AS1				ATP6AP2
	QARS1				ATP7A
	QRICH1				ATRX
	RHOA				ATXN3L
	RNF123				AVPR2
	SHISA5				AWAT1
	SLC25A20				AWAT2
	SLC26A6				BCAP31
	SNORA94				BCLAF3
	SPINK8				BCOR
	TCTA				BCORL1
	TMA7				BEND2
	TMEM89				BEX1
	TREX1				BEX2
	UBA7				BEX3
	UCN2				BEX4
	UQCRC1				BEX5
	USP19				BGN
	USP4				BHLHB9
	WDR6				BMP15
	ZNF589				BMX
	ABHD14A				BRCC3
	ABHD14A-ACY1				BRDTP1
	ABHD14B				BRS3
	ACY1				BRWD3
	ALAS1				BTK
	APPBP2				C1GALT1C1
	BCAS3				CA5B
	C17orf64				CA5BP1
	C3orf18				CA5BP1-CA5B
	CA4				CACNA1F
	CACNA2D2				CAPN6
	CAMKV				CASK
	CISH				CBLL2
	CLTC				CCDC120
	CUEDC1				CCDC160
	CYB561D2				CCDC22
	DCAF1				CCNB3
	DHX40				CCNQ
	DNAH1				CD40LG
	DOCK3				CD99L2
	DUSP7				CDK16
	DYNLL2				CDKL5
	EPX				CDR1
	GDPD1				CDX4
	GLYCTK				CENPI
	GLYCTK-AS1				CENPVL1
	GNAI2				CENPVL2
	GNAT1				CENPVL3
	GPR62				CETN2
	GRM2				CFAP47
	HEATR6				CFP
	HEMK1				CH17-340M24.3
	HSF5				CHIC1
	HYAL1				CHM
	HYAL2				CHMP1B2P
	HYAL3				CHRDL1
	IFRD2				CHST7
	IQCF1				CITED1
	IQCF2				CLCN4
	IQCF3				CLCN5
	IQCF4P				CLDN2
	IQCF5				CLDN34
	IQCF5-AS1				CLIC2
	IQCF6				CLTRN
	LINC00696				CMC4
	LINC01476				CNGA2
	LINC01999				CNKSR2
	LOC101927666				COL4A5
	LOC101929054				COL4A6
	LOC105371849				COX7B
	LOC653653				CPXCR1
	LPO				CSAG1
	LSMEM2				CSAG3
	MANF				CSAG4
	MAPKAPK3				CSTF2
	MIR135A1				CT45A1
	MIR142				CT45A10
	MIR21				CT45A2
	MIR301A				CT45A3
	MIR454				CT45A5
	MIR4729				CT45A6
	MIR4736				CT45A7
	MIR4737				CT45A8
	MIR4787				CT45A9
	MIR5787				CT47A1
	MIR6872				CT47A10
	MIRLET7G				CT47A11
	MKS1				CT47A12
	MON1A				CT47A2
	MPO				CT47A3
	MST1R				CT47A4
	MSX2P1				CT47A5
	MTMR4				CT47A6
	NAA80				CT47A7
	NPRL2				CT47A8
	OR4D1				CT47A9
	OR4D2				CT47B1
	PARP3				CT55
	PCBP4				CT83
	POC1A				CTAG1A
	PPM1D				CTAG1B
	PPM1E				CTAG2
	PPM1M				CTPS2
	PRR11				CUL4B
	PTRH2				CXCR3
	RAD51C				CXXC1P1
	RAD54L2				CXorf38
	RASSF1				CXorf49
	RASSF1-AS1				CXorf49B
	RBM15B				CXorf51A
	RBM6				CXorf51B
	RNF43				CXorf56
	RNFT1				CXorf58
	RNFT1-DT				CXorf65
	RPL29				CXorf66
	RPS6KB1				CYBB
	RRP9				CYLC1
	SCARNA20				CYSLTR1
	SEMA3B				DACH2
	SEMA3B-AS1				DANT1
	SEMA3F				DANT2
	SEMA3F-AS1				DCAF12L1
	SEPTIN4				DCAF12L2
	SEPTIN4-AS1				DCAF8L1
	SKA2				DCAF8L2
	SLC38A3				DCX
	SMARCC1				DDX3X
	SMG8				DDX53
	SNORD146				DENND10P1
	SRSF1				DGAT2L6
	SUPT4H1				DGKK
	TBC1D3P1-DHX40P1				DIAPH2
	TEX14				DIAPH2-AS1
	TEX264				DIPK2B
	TLR9				DKC1
	TMEM115				DLG3
	TRAIP				DLG3-AS1
	TRIM37				DMD
	TSPOAP1				DMRTC1
	TSPOAP1-AS1				DMRTC1B
	TUBD1				DNAAF6
	TUSC2				DNASE1L1
	TWF2				DOCK11
	USP32				DRP2
	VEZF1				DUSP21
	VMP1				DUSP9
	WDR82				DYNLT3
	WFDC21P				EBP
	YPEL2				ECMXP
	ZMYND10				EDA
					EDA2R
					EFHC2
					EFNB1
					EGFL6
					EIF1AX
					EIF1AX-AS1
					EIF2S3
					ELF4
					ELK1
					EMD
					ENOX2
					EOLA1
					EOLA2
					ERAS
					ERCC6L
					ESX1
					ETDA
					ETDB
					ETDC
					EZHIP
					F8
					F8A1
					F8A2
					F8A3
					F9
					FAAH2
					FAM104B
					FAM120C
					FAM122B
					FAM122C
					FAM133A
					FAM155B
					FAM156A
					FAM156B
					FAM199X
					FAM223A
					FAM223B
					FAM226A
					FAM226B
					FAM236A
					FAM236B
					FAM236C
					FAM236D
					FAM239A
					FAM239B
					FAM3A
					FAM47A
					FAM47B
					FAM47C
					FAM50A
					FAM9A
					FAM9B
					FAM9C
					FANCB
					FATE1
					FGD1
					FGF13
					FGF13-AS1
					FGF16
					FHL1
					FIRRE
					FLICR
					FLJ44635
					FLNA
					FMR1
					FMR1-AS1
					FMR1NB
					FOXO4
					FOXP3
					FOXR2
					FRMD7
					FRMD8P1
					FRMPD3
					FRMPD3-AS1
					FRMPD4
					FTHL17
					FTHL18
					FTSJ1
					FTX
					FUNDC1
					FUNDC2
					G6PD
					GAB3
					GABRA3
					GABRE
					GABRQ
					GAGE1
					GAGE10
					GAGE12B
					GAGE12C
					GAGE12D
					GAGE12E
					GAGE12F
					GAGE12G
					GAGE12H
					GAGE12I
					GAGE12J
					GAGE13
					GAGE2A
					GAGE2B
					GAGE2C
					GAGE2D
					GAGE2E
					GAGE4
					GAGE5
					GAGE6
					GAGE7
					GAGE8
					GATA1
					GCNA
					GDI1
					GDPD2
					GEMIN8
					GJB1
					GK
					GLA
					GLOD5
					GLRA2
					GLRA4
					GLUD2
					GNL3L
					GPC3
					GPC3-AS1
					GPC4
					GPKOW
					GPM6B
					GPR101
					GPR119
					GPR143
					GPR173
					GPR174
					GPR34
					GPR50
					GPR50-AS1
					GPR82
					GPRASP1
					GPRASP2
					GRIA3
					GRIPAP1
					GRPR
					GS1-594A7.3
					GS1-600G8.3
					GSPT2
					GUCY2F
					GYG2
					H2AB1
					H2AB2
					H2AB3
					H2AP
					H2BW1
					H2BW2
					H2BW3P
					H2BW4P
					HAUS7
					HCCS
					HCFC1
					HCFC1-AS1
					HDAC6
					HDAC8
					HDX
					HEPH
					HMGB3
					HMGN5
					HNRNPH2
					HPRT1
					HS6ST2
					HS6ST2-AS1
					HSD17B10
					HSFX1
					HSFX2
					HSFX3
					HSFX4
					HTATSF1
					HTR2C
					HUWE1
					IDH3G
					IDS
					IGBP1
					IGSF1
					IKBKG
					IL13RA1
					IL13RA2
					IL1RAPL1
					IL1RAPL2
					IL2RG
					INE1
					INE2
					INGX
					INTS6L
					INTS6L-AS1
					IQSEC2
					IRAK1
					IRS4
					ITGB1BP2
					ITIH6
					ITM2A
					JADE3
					JPX
					KANTR
					KCND1
					KCNE5
					KDM5C
					KDM6A
					KIAA1210
					KIF4A
					KLF8
					KLHL13
					KLHL15
					KLHL34
					KLHL4
					KRBOX4
					L1CAM
					LAGE3
					LAMP2
					LANCL3
					LAS1L
					LCA10
					LDOC1
					LHFPL1
					LINC00269
					LINC00629
					LINC00630
					LINC00632
					LINC00850
					LINC00891
					LINC00892
					LINC00893
					LINC00894
					LINC01186
					LINC01201
					LINC01203
					LINC01204
					LINC01278
					LINC01281
					LINC01282
					LINC01284
					LINC01285
					LINC01402
					LINC01456
					LINC01496
					LINC01545
					LINC01546
					LINC01560
					LINC02154
					LINC02243
					LINC02589
					LINC02595
					LINC02601
					LOC100126447
					LOC100129291
					LOC100132741
					LOC100421746
					LOC100506790
					LOC101059915
					LOC101927476
					LOC101927635
					LOC101927830
					LOC101928128
					LOC101928201
					LOC101928335
					LOC101928336
					LOC101928358
					LOC101928389
					LOC101928402
					LOC101928437
					LOC101928495
					LOC101928627
					LOC105373156
					LOC105373311
					LOC105373338
					LOC105373378
					LOC105373383
					LOC105377213
					LOC286437
					LOC389895
					LOC389906
					LOC645188
					LOC728660
					LOC729609
					LONRF3
					LPAR4
					LRCH2
					LUZP4
					MAGEA1
					MAGEA10
					MAGEA10-MAGEA5
					MAGEA11
					MAGEA12
					MAGEA2
					MAGEA2B
					MAGEA3
					MAGEA4
					MAGEA4-AS1
					MAGEA5
					MAGEA6
					MAGEA8
					MAGEA8-AS1
					MAGEA9
					MAGEA9B
					MAGEB1
					MAGEB10
					MAGEB16
					MAGEB17
					MAGEB18
					MAGEB2
					MAGEB3
					MAGEB4
					MAGEB5
					MAGEB6
					MAGEC1
					MAGEC2
					MAGEC3
					MAGED1
					MAGED2
					MAGED4
					MAGED4B
					MAGEE1
					MAGEE2
					MAGEH1
					MAGIX
					MAGT1
					MAMLD1
					MAOA
					MAOB
					MAP2K4P1
					MAP3K15
					MAP7D2
					MAP7D3
					MBNL3
					MBTPS2
					MCF2
					MCTS1
					MECP2
					MED12
					MED14
					MED14OS
					MFFP3
					MID1
					MID1IP1
					MID1IP1-AS1
					MID2
					MIR105-1
					MIR105-2
					MIR106A
					MIR1184-1
					MIR1184-2
					MIR1184-3
					MIR12129
					MIR1264
					MIR1277
					MIR1298
					MIR1321
					MIR1468
					MIR1587
					MIR188
					MIR18B
					MIR1911
					MIR1912
					MIR19B2
					MIR20B
					MIR2114
					MIR221
					MIR222
					MIR223
					MIR224
					MIR23C
					MIR3202-1
					MIR3202-2
					MIR320D2
					MIR325
					MIR325HG
					MIR361
					MIR362
					MIR363
					MIR3672
					MIR374A
					MIR374B
					MIR374C
					MIR384
					MIR3915
					MIR3937
					MIR3978
					MIR421
					MIR424
					MIR4328
					MIR4329
					MIR4330
					MIR4454
					MIR448
					MIR450A1
					MIR450A2
					MIR450B
					MIR452
					MIR4536-1
					MIR4536-2
					MIR4666B
					MIR4767
					MIR4768
					MIR4769
					MIR4770
					MIR500A
					MIR500B
					MIR501
					MIR502
					MIR503
					MIR503HG
					MIR504
					MIR505
					MIR506
					MIR507
					MIR508
					MIR509-1
					MIR509-2
					MIR509-3
					MIR510
					MIR513A1
					MIR513A2
					MIR513B
					MIR513C
					MIR514A1
					MIR514A2
					MIR514A3
					MIR514B
					MIR532
					MIR542
					MIR545
					MIR548AJ2
					MIR548AM
					MIR548AN
					MIR548AX
					MIR548F5
					MIR548I4
					MIR548M
					MIR6086
					MIR6134
					MIR651
					MIR652
					MIR660
					MIR664B
					MIR676
					MIR6857
					MIR6858
					MIR6894
					MIR6895
					MIR718
					MIR764
					MIR766
					MIR767
					MIR8088
					MIR888
					MIR890
					MIR891A
					MIR891B
					MIR892A
					MIR892B
					MIR892C
					MIR92A2
					MIR934
					MIR98
					MIRLET7F2
					MMGT1
					MORC4
					MORF4L2
					MORF4L2-AS1
					MOSPD1
					MOSPD2
					MPC1L
					MPP1
					MSL3
					MSN
					MTCP1
					MTM1
					MTMR1
					MTMR8
					MTRNR2L10
					MXRA5
					NAA10
					NAP1L2
					NAP1L3
					NAP1L6P
					NBDY
					NCBP2L
					NDP
					NDP-AS1
					NDUFA1
					NDUFB11
					NEXMIF
					NHS
					NHS-AS1
					NHSL2
					NKAP
					NKAPP1
					NKRF
					NLGN3
					NLGN4X
					NLRP2B
					NONO
					NOX1
					NR0B1
					NRK
					NSDHL
					NUDT10
					NUDT11
					NUP62CL
					NXF2
					NXF2B
					NXF3
					NXF4
					NXF5
					NXT2
					NYX
					OCRL
					OFD1
					OGT
					OPHN1
					OPN1LW
					OPN1MW
					OPN1MW2
					OPN1MW3
					OR13H1
					OTC
					OTUD5
					OTUD6A
					P2RY10
					P2RY4
					PABPC1L2A
					PABPC1L2B
					PABPC1L2B-AS1
					PABPC5
					PABPC5-AS1
					PAGE1
					PAGE2
					PAGE2B
					PAGE3
					PAGE4
					PAGE5
					PAK3
					PASD1
					PBDC1
					PCDH11X
					PCDH19
					PCSK1N
					PCYT1B
					PCYT1B-AS1
					PDHA1
					PDK3
					PDZD11
					PDZD4
					PFKFB1
					PGAM4
					PGK1
					PGRMC1
					PHEX
					PHEX-AS1
					PHF6
					PHF8
					PHKA1
					PHKA1-AS1
					PHKA2
					PHKA2-AS1
					PIGA
					PIM2
					PIN4
					PINCR
					PIR
					PIR-FIGF
					PJA1
					PLAC1
					PLP1
					PLP2
					PLS3
					PLS3-AS1
					PLXNA3
					PLXNB3
					PNCK
					PNMA3
					PNMA5
					PNMA6A
					PNMA6E
					PNMA6F
					PNPLA4
					POF1B
					POLA1
					PORCN
					POU3F4
					PPEF1
					PPEF1-AS1
					PPP1R2C
					PPP1R3F
					PPP4R3C
					PQBP1
					PRAF2
					PRDX4
					PRICKLE3
					PRKX
					PRKX-AS1
					PRPS1
					PRPS2
					PRR32
					PRRG1
					PRRG3
					PSMD10
					PTCHD1
					PTCHD1-AS
					PUDP
					PWWP3B
					RAB33A
					RAB39B
					RAB40A
					RAB40AL
					RAB41
					RAB9A
					RAB9B
					RADX
					RAI2
					RAP2C
					RAP2C-AS1
					RBBP7
					RBM10
					RBM3
					RBM41
					RBMX
					RBMX2
					RBMXL3
					RENBP
					REPS2
					RGN
					RHOXF1
					RHOXF1-AS1
					RHOXF1P1
					RHOXF2
					RHOXF2B
					RIBC1
					RIPPLY1
					RLIM
					RNF113A
					RNF128
					RNU6-1
					RNU6-2
					RNU6-7
					RNU6-8
					RNU6-9
					RP2
					RPA4
					RPGR
					RPL10
					RPL36A
					RPL36A-HNRNPH2
					RPL39
					RPS26P11
					RPS4X
					RPS6KA3
					RPS6KA6
					RRAGB
					RS1
					RTL3
					RTL4
					RTL5
					RTL8A
					RTL8B
					RTL8C
					RTL9
					S100G
					SAGE1
					SAGE2P
					SASH3
					SAT1
					SATL1
					SCARNA23
					SCARNA9L
					SCML1
					SCML2
					SEPTIN6
					SERPINA7
					SERTM2
					SH2D1A
					SH3BGRL
					SH3KBP1
					SHROOM2
					SHROOM4
					SLC10A3
					SLC16A2
					SLC25A14
					SLC25A43
					SLC25A5
					SLC25A5-AS1
					SLC25A53
					SLC35A2
					SLC38A5
					SLC6A14
					SLC6A8
					SLC7A3
					SLC9A6
					SLC9A7
					SLITRK2
					SLITRK4
					SMARCA1
					SMC1A
					SMIM10
					SMIM10L2A
					SMIM10L2B
					SMIM10L2B-AS1
					SMIM9
					SMPX
					SMS
					SNORA109
					SNORA11
					SNORA11C
					SNORA11D
					SNORA11E
					SNORA11G
					SNORA35
					SNORA35B
					SNORA36A
					SNORA48B
					SNORA56
					SNORA69
					SNORA70
					SNORD3E
					SNORD61
					SNORD96B
					SNX12
					SOWAHD
					SOX3
					SPACA5
					SPACA5B
					SPANXA1
					SPANXA2
					SPANXA2-OT1
					SPANXB1
					SPANXC
					SPANXD
					SPANXN1
					SPANXN2
					SPANXN3
					SPANXN4
					SPANXN5
					SPIN2A
					SPIN2B
					SPIN3
					SPIN4
					SPRY3
					SRD5A1P1
					SRPK3
					SRPX
					SRPX2
					SSR4
					SSX1
					SSX2
					SSX2B
					SSX3
					SSX4
					SSX4B
					SSX5
					SSX6P
					SSX7
					SSX8P
					SSX9P
					STAG2
					STARD8
					STK26
					STS
					SUPT20HL1
					SUPT20HL2
					SUV39H1
					SYAP1
					SYN1
					SYP
					SYP-AS1
					SYTL4
					SYTL5
					TAB3
					TAB3-AS1
					TAF1
					TAF7L
					TAF9B
					TASL
					TAZ
					TBC1D25
					TBC1D8B
					TBL1X
					TBX22
					TCEAL1
					TCEAL2
					TCEAL3
					TCEAL4
					TCEAL5
					TCEAL6
					TCEAL7
					TCEAL8
					TCEAL9
					TCEANC
					TCP11X1
					TCP11X2
					TDGF1P3
					TENM1
					TENT5D
					TEX11
					TEX13A
					TEX13B
					TEX13C
					TEX13D
					TEX28
					TFDP3
					TFE3
					TGIF2LX
					THOC2
					TIMM17B
					TIMM8A
					TIMP1
					TKTL1
					TLR7
					TLR8
					TLR8-AS1
					TMEM164
					TMEM185A
					TMEM187
					TMEM255A
					TMEM31
					TMEM35A
					TMEM47
					TMLHE
					TMLHE-AS1
					TMSB15A
					TMSB15B
					TMSB15B-AS1
					TMSB4X
					TNIP2P1
					TNMD
					TRAPPC2
					TREX2
					TRMT2B
					TRO
					TRPC5
					TRPC5OS
					TSC22D3
					TSIX
					TSPAN6
					TSPAN7
					TSPYL2
					TSR2
					TTC3P1
					TXLNG
					UBA1
					UBE2A
					UBE2DNL
					UBE2E4P
					UBE2NL
					UBL4A
					UBQLN2
					UPF3B
					UPRT
					UQCRBP1
					USP11
					USP26
					USP27X
					USP27X-AS1
					USP51
					USP9X
					UTP14A
					UXT
					UXT-AS1
					VBP1
					VCX
					VCX2
					VCX3A
					VCX3B
					VEGFD
					VENTXP1
					VGLL1
					VMA21
					VSIG1
					VSIG4
					WAS
					WDR13
					WDR44
					WDR45
					WNK3
					WWC3
					XACT
					XAGE1A
					XAGE1B
					XAGE2
					XAGE3
					XAGE5
					XG
					XIAP
					XIST
					XK
					XKRX
					XPNPEP2
					YIPF6
					YY2
					ZBTB33
					ZC3H12B
					ZC4H2
					ZCCHC12
					ZCCHC13
					ZCCHC18
					ZDHHC15
					ZDHHC9
					ZFP92
					ZFX
					ZFX-AS1
					ZIC3
					ZMAT1
					ZMYM3
					ZNF157
					ZNF182
					ZNF185
					ZNF275
					ZNF280C
					ZNF41
					ZNF449
					ZNF630
					ZNF630-AS1
					ZNF674
					ZNF674-AS1
					ZNF711
					ZNF75D
					ZNF81
					ZRSR2
					ZXDA
					ZXDB
					CCNYL3
					ENPP7P13
					FRG2DP
					LINC01566
					LINC02167
					LOC102723655
					LOC105369266
					LOC112268173
					LOC390705
					MIR9901
					SLC6A10P
					TP53TG3
					TP53TG3B
					TP53TG3C
					TP53TG3E
					TP53TG3F
					TP53TG3HP
					UBE2MP1
					HERC2P4
					LOC102723753
					TP53TG3D
					ZNF267
